# Compositional structural brain signatures capture Alzheimer’s genetic risk on brain structure along the disease *continuum*

**DOI:** 10.1101/2024.05.08.24307046

**Authors:** Patricia Genius, M.Luz Calle, Blanca Rodríguez-Fernández, Carolina Minguillon, Raffaele Cacciaglia, Diego Garrido-Martin, Manel Esteller, Arcadi Navarro, Juan Domingo Gispert, Natalia Vilor-Tejedor, Alzheimer’s Disease Neuroimaging Initiative, ALFA study

## Abstract

**INTRODUCTION:** Traditional brain imaging genetics studies have primarily focused on how genetic factors influence the volume of specific brain regions, often neglecting the overall complexity of brain architecture and its genetic underpinnings.

**METHODS:** This study analyzed data from participants across the Alzheimer’s disease (AD) *continuum* from the ALFA and ADNI studies. We exploited compositional data analysis to examine relative brain volumetric variations that (i) differentiate cognitively unimpaired (CU) individuals, defined as amyloid-negative (A-) based on CSF profiling, from those at different AD stages, and (ii) associated with increased genetic susceptibility to AD, assessed using polygenic risk scores.

**RESULTS:** Distinct brain signatures differentiated CU A-individuals from amyloid-positive MCI and AD. Moreover, disease stage-specific signatures were associated with higher genetic risk of AD.

**DISCUSSION:** The findings underscore the complex interplay between genetics and disease stages in shaping brain structure, which could inform targeted preventive strategies and interventions in preclinical AD.
