## Supplementary material for "Compositional structural brain signatures capture Alzheimer’s genetic risk on brain structure along the disease *continuum*": ST1.xlsx

### Sheet: Full 1
GWAS of reference
Disease/Condition Classification	Neurodegenerative
Disease/Condition Description	Alzheimer's Disease
Acronym	AD
N	1,126,593
N Cases	90.338
N Controls	1,036,255
Genetic Ancestry	Caucasian
Genomic Annotation	GRCh37/hg19
Base GWAS-First Author	Wightman et al., 2021
Link Manuscript	https://pubmed.ncbi.nlm.nih.gov/34773122/
Access GWAS-Summary (LINK)	https://ctg.cncr.nl/software/summary_statistics
Summary statistisc of the GWAS
Nº of snps in the GWAS	10,167,865
Nº of snps in the GWAS with p-value < 5·10-6	5.906
Nº of snps in the GWAS with p-value < 5·10-6 after clumping in ALFA	400
Nº of snps in the GWAS with p-value < 5·10-6 after clumping in ADNI	356
Intersect snps p-value < 5·10-6 after clumping between ALFA and ADNI	296
Supplementary Table 1: Detailed information of the GWAS of reference and the dataset with the summary statistics obtained to compute the PRS-AD. Legend: p-value 5e-06 was the optimal threshold explaining family history of AD among the rest of scores.
