## Supplementary material for "Compositional structural brain signatures capture Alzheimer’s genetic risk on brain structure along the disease *continuum*": ST2.xlsx

### Sheet: Descr
	CU A- N=220	CU A+ N=118	MCI N=230	AD N=100	p-value	p-value CU A- vs CU A+	p-value CU A- vs MCI	p-value CU A+ vs MCI	p-value AD vs CU A-	p-value AD vs CU A+	p-value AD vs MCI
Transverse temporal	2098 [1884;2346]	2086 [1854;2277]	1862 [1666;2096]	1874 [1662;2030]	<0.001	0.328	<0.001	<0.001	<0.001	<0.001	0.412
Temporal pole	5064 [4632;5465]	4958 [4579;5362]	4348 [3968;4802]	4098 [3651;4577]	<0.001	0.463	<0.001	<0.001	<0.001	<0.001	0.001
Supramarginal	19593 [17934;21501]	20340 [18578;22182]	18592 [17357;20470]	17191 [15199;19203]	<0.001	0.097	<0.001	<0.001	<0.001	<0.001	<0.001
Superior temporal	22050 [20748;23969]	22244 [20844;24260]	20452 [18957;22253]	19270 [17374;20870]	<0.001	0.612	<0.001	<0.001	<0.001	<0.001	<0.001
Superior parietal	24682 [22804;26426]	24646 [22764;27013]	24124 [21816;26270]	22644 [20024;24583]	<0.001	0.878	0.028	0.045	<0.001	<0.001	<0.001
Superior frontal	38481 [35531;41204]	38298 [35794;42150]	38544 [35256;41545]	36344 [32901;39387]	0.001	0.902	0.902	0.902	0.001	0.001	0.001
Rostral middle frontal	27754 [25254;29961]	27733 [25032;30488]	27314 [25232;30023]	25662 [23314;28242]	<0.001	0.861	0.593	0.593	0.001	0.001	0.001
Rostral anterior cingulate	4008 [3506;4419]	3889 [3422;4367]	4648 [4128;5100]	4591 [4006;5071]	<0.001	0.208	<0.001	<0.001	<0.001	<0.001	0.258
Precuneus	18000 [16531;19331]	18194 [16070;20141]	17515 [15894;18898]	16060 [14276;17848]	<0.001	0.526	0.026	0.026	<0.001	<0.001	<0.001
Precentral	25578 [23834;27928]	25518 [23780;28098]	24422 [22192;26496]	23378 [21189;25373]	<0.001	0.866	<0.001	<0.001	<0.001	<0.001	0.010
Posterior cingulate	5498 [5050;5969]	5572 [5069;6089]	5840 [5279;6410]	5354 [4918;6057]	<0.001	0.499	<0.001	0.004	0.377	0.311	<0.001
Postcentral	18773 [16991;20152]	18891 [17451;20279]	17234 [15554;19026]	16040 [14625;17352]	<0.001	0.574	<0.001	<0.001	<0.001	<0.001	<0.001
Pericalcarine	4826 [4193;5543]	4924 [4384;5702]	3942 [3497;4432]	3842 [3435;4154]	<0.001	0.413	<0.001	<0.001	<0.001	<0.001	0.087
Pars triangularis	7180 [6572;7860]	7211 [6600;8076]	6556 [5888;7298]	6496 [5884;7048]	<0.001	0.492	<0.001	<0.001	<0.001	<0.001	0.675
Pars orbitalis	4786 [4428;5164]	4782 [4452;5212]	4164 [3814;4540]	3938 [3560;4281]	<0.001	0.987	<0.001	<0.001	<0.001	<0.001	<0.001
Pars opercularis	7705 [7107;8523]	7882 [7052;8809]	7586 [6938;8466]	7553 [6856;8553]	0.210	0.538	0.314	0.314	0.314	0.314	0.745
Parahippocampal	3540 [3300;3851]	3536 [3297;3895]	3960 [3541;4414]	3566 [3229;3955]	<0.001	0.976	<0.001	<0.001	0.976	0.976	<0.001
paracentral	6960 [6457;7578]	7130 [6528;7572]	6773 [6125;7334]	6478 [5883;7027]	<0.001	0.474	0.004	0.003	<0.001	<0.001	0.033
Middle temporal	20860 [19268;22691]	21110 [19208;22606]	19948 [18280;22062]	17600 [15482;19839]	<0.001	0.698	0.003	0.005	<0.001	<0.001	<0.001
Medial orbitofrontal	9924 [9262;10641]	9979 [9248;10752]	9410 [8647;10179]	9148 [8389;10195]	<0.001	0.415	<0.001	<0.001	<0.001	<0.001	0.251
Lingual	14078 [12783;15423]	14330 [13135;15612]	12066 [10883;13264]	11482 [10238;12674]	<0.001	0.181	<0.001	<0.001	<0.001	<0.001	0.007
Lateral orbitofrontal	13586 [12695;14768]	13766 [12667;15008]	13400 [12352;14344]	12794 [11697;13950]	<0.001	0.560	0.048	0.048	<0.001	<0.001	0.003
Lateral occipital	24575 [22885;26617]	24553 [22460;27375]	21408 [19450;23690]	19674 [17754;21256]	<0.001	0.653	<0.001	<0.001	<0.001	<0.001	<0.001
Isthmus cingulate	4552 [4204;4966]	4625 [4203;5060]	4724 [4241;5350]	4376 [3986;5052]	0.001	0.228	0.007	0.197	0.197	0.072	0.004
Insula	12618 [11810;13575]	12852 [11984;13784]	12995 [12201;14228]	12626 [11788;13660]	0.001	0.191	0.001	0.200	0.870	0.316	0.027
Inferior temporal	19146 [17438;20771]	19672 [17670;21289]	19236 [17408;21742]	16858 [14790;18858]	<0.001	0.299	0.413	0.746	<0.001	<0.001	<0.001
Inferior parietal	24431 [22661;27198]	24955 [22318;27066]	24108 [21835;26905]	21564 [19039;24229]	<0.001	0.533	0.177	0.155	<0.001	<0.001	<0.001
Fusiform	16846 [15751;18160]	17189 [15810;18487]	18081 [16504;19931]	16474 [14776;17708]	<0.001	0.406	<0.001	0.002	0.024	0.013	<0.001
Frontal pole	2170 [2031;2316]	2156 [2006;2341]	1631 [1460;1818]	1603 [1394;1770]	<0.001	0.849	<0.001	<0.001	<0.001	<0.001	0.258
Entorhinal	3076 [2743;3453]	3086 [2782;3471]	3562 [3014;4058]	2915 [2522;3384]	<0.001	0.667	<0.001	<0.001	0.017	0.016	<0.001
Cuneus	6590 [6067;7314]	6749 [6054;7532]	5550 [5058;6243]	5316 [4709;5866]	<0.001	0.266	<0.001	<0.001	<0.001	<0.001	0.006
Caudal middle frontal	10904 [9856;12127]	11010 [9722;12028]	11076 [9696;12235]	10244 [8972;11155]	0.002	0.985	0.985	0.985	0.002	0.008	0.001
Caudal anterior cingulate	3360 [2997;3798]	3398 [3073;3740]	3763 [3316;4199]	3704 [3314;4139]	<0.001	0.948	<0.001	<0.001	<0.001	<0.001	0.819
Bankssts	4195 [3876;4576]	4283 [3878;4665]	4322 [3866;4782]	3977 [3492;4452]	<0.001	0.287	0.095	0.636	0.005	0.002	<0.001
Thalamus	13722 [12777;14728]	13926 [12512;14879]	12120 [11328;12982]	11962 [10906;12730]	<0.001	0.661	<0.001	<0.001	<0.001	<0.001	0.292
Putamen	9114 [8477;9883]	9322 [8718;10067]	9330 [8507;10222]	8936 [7899;9659]	0.001	0.063	0.119	0.765	0.026	0.002	0.002
Pallidum	3661 [3366;3945]	3757 [3494;3980]	3036 [2814;3347]	3012 [2775;3261]	<0.001	0.031	<0.001	<0.001	<0.001	<0.001	0.508
Hippocampus	7610 [7197;8121]	7716 [7177;8252]	6834 [6133;7607]	5863 [5447;6600]	<0.001	0.488	<0.001	<0.001	<0.001	<0.001	<0.001
Caudate	6590 [6085;7187]	6696 [6227;7332]	7036 [6424;7766]	6802 [6164;7430]	<0.001	0.272	<0.001	0.003	0.080	0.329	0.166
Amygdala	3099 [2829;3438]	3063 [2813;3349]	2746 [2371;3072]	2270 [1989;2550]	<0.001	0.342	<0.001	<0.001	<0.001	<0.001	<0.001
Accumbens.area	1032 [947;1145]	1030 [926;1136]	940 [832;1081]	834 [711;945]	<0.001	0.537	<0.001	<0.001	<0.001	<0.001	<0.001
Supplementary Table 2. Pairwise Wilcoxon Rank Sum Tests comparing the median value of the brain segmentation's volumes between groups along the AD continuum. Pairwise comparisons were corrected for multiple testing.
