## Supplementary material for "Compositional structural brain signatures capture Alzheimer’s genetic risk on brain structure along the disease *continuum*": ST3.xlsx

### Sheet: Full 1
	Mean CV-AUC	SD CV-AUC
CU A- vs CU A+	0.68	0.037
CU A- vs MCI A+	0.992	0.002
CU A- vs AD A+	0.98	0.004
Supplementary Table 3. Brain signature's accuracy to distinguish betwen CU A- and the rest of the groups in the AD continuum. Two classification accuracy measures are shown: mean and standard deviation (SD) of the AUC from the cross-validation (CV). Legend: A- (amyloid negative); A+ (amyloid positive); AD (Alzheimer's disease); AUC (Area under the ROC curve); CU (Cognitively unimpaired); MCI (Mil…
