## Supplementary material for "Compositional structural brain signatures capture Alzheimer’s genetic risk on brain structure along the disease *continuum*": ST4.xlsx

### Sheet: Full 1
	Mean CV-AUC	SD CV-AUC
CU A-	0.500811	0.041995
CU A+	0.604792	0.0662263
MCI A+	0.638359	0.0372584
AD A+	0.524452	0.0682928
Supplementary Table 4. Brain signature's accuracy predicting cases at higher genetic risk of AD. Two classification accuracy measures are shown: mean and standard deviation (SD) of the AUC from the cross-validation (CV). Legend: A- (amyloid negative); A+ (amyloid positive); AD (Alzheimer's disease); AUC (Area under the ROC curve); CU (Cognitively unimpaired); MCI (Mild Cognitive Impaired). Outcom…
