## Supplementary material for "Compositional structural brain signatures capture Alzheimer’s genetic risk on brain structure along the disease *continuum*": ST5.xlsx

### Sheet: Full 1
	Mean CV-AUC	SD CV-AUC
CU A-	0.404756	0.0552669
CU A+	0.432698	0.0924145
MCI A+	0.510063	0.0443888
AD A+	0.451488	0.0765935
Supplementary Table 5. Brain signature's accuracy predicting cases at higher genetic risk of AD when excluding the APOE region. Two classification accuracy measures are shown: mean and standard deviation (SD) of the AUC from the cross-validation (CV). Legend: A- (amyloid negative); A+ (amyloid positive); AD (Alzheimer's disease); AUC (Area under the ROC curve); CU (Cognitively unimpaired); MCI (M…
